# Prevalent and persistent new-onset autoantibodies in mild to severe COVID-19

**DOI:** 10.1101/2024.02.15.24302857

**Authors:** August Jernbom Falk, Lovisa Skoglund, Elisa Pin, Ronald Sjöberg, Hanna Tegel, Sophia Hober, Elham Rostami, Annica Rasmusson, Janet L. Cunningham, Sebastian Havervall, Charlotte Thålin, Anna Månberg, Peter Nilsson

**Affiliations:** Division of Affinity Proteomics, Department of Protein Science, SciLifeLab, KTH Royal Institute of Technology, Stockholm, Sweden; Division of Protein Technology, Department of Protein Science, KTH Royal Institute of Technology, Stockholm, Sweden; Section of Neurosurgery, Department of Medical Sciences, Uppsala University Hospital, Uppsala, Sweden; Department of Neuroscience, Karolinska Institutet, Stockholm, Sweden; Department of Medical Sciences, Psychiatry, Uppsala University, Uppsala, Sweden; Department of Clinical Sciences, Karolinska Institutet, Danderyd Hospital, Stockholm, Sweden

## Abstract

Autoantibodies have been shown to be implied in COVID-19 but the emerging autoantibody repertoire remains largely unexplored. We investigated the new-onset autoantibody repertoire in 525 healthcare workers and hospitalized COVID-19 patients in five time points over 16 months using proteome-wide and targeted protein and peptide arrays. Our results show that prevalent new-onset autoantibodies against a wide range of antigens emerged following SARS-CoV-2 infection in relation to pre-infectious baseline samples and remained elevated for at least 12 months. We demonstrated associations between distinct new-onset autoantibodies and neuropsychiatric symptoms post-COVID-19. Using epitope mapping, we determined the main epitopes of selected new-onset autoantibodies, validated them in independent cohorts of neuro-COVID and pre-pandemic healthy controls, and identified molecular mimicry between main epitopes and the conserved fusion peptide of the SARS-CoV-2 Spike glycoprotein. Our work describes the complexity and dynamics of the autoantibody repertoire emerging with COVID-19 and supports the need for continued analysis of the new-onset autoantibody repertoire to elucidate the mechanisms of the post-COVID-19 condition.
