## Supplementary tables 2 and 3 for "Prevalent and persistent new-onset autoantibodies in mild to severe COVID-19"

### Sheet: Table S2
Table S2
Antigen type	Antigen	Gene	Uniprot ID	Selections	N selections
Protein fragment	HPRR3140512	A1BG	P04217	In-house targets	1
Protein fragment	HPRR3140513	A1BG	P04217	In-house targets	2
Protein fragment	HPRR4220209	ABCA1	O95477	Proteome arrays (Z≥12)	1
Protein fragment	HPRR670339	ABCA3	Q99758	Proteome arrays (Z≥12)	1
Protein fragment	HPRR3210127	ABCA7	Q8IZY2	Proteome arrays (Z≥12)	1
Protein fragment	HPRR4160901	ABHD12	Q8N2K0	Proteome arrays (Z≥12)	1
Protein fragment	HPRR3051136	ACCSL	Q4AC99	Proteome arrays (Z≥12)	1
Protein fragment	HPRR3310202	ACSS1	Q9NUB1	Proteome arrays (Z≥12)	1
Protein fragment	HPRR3760034	ACTL6A	O96019	Proteome arrays (Z≥12)	1
Protein fragment	HPRR2300027	ACTL6A	O96019	Proteome arrays (Z≥12)	1
Protein fragment	HPRR3141012	ADAMTS13	Q76LX8	Proteome arrays (Z≥12)	1
Protein fragment	HPRR2490002	ADAMTS2	O95450	Proteome arrays (Z≥12), Multiple Proteome arrays (Z≥8)	2
Protein fragment	HPRR3420747	ADGRA1	Q86SQ6	Proteome arrays (Z≥12)	1
Protein fragment	HPRR3900017	ADRA2B	P18089	Proteome arrays (Z≥12)	1
Protein fragment	HPRR2050234	AFAP1	Q8N556	Proteome arrays (Z≥12)	1
Protein fragment	HPRR1820080	AFAP1L1	Q8TED9	Proteome arrays (Z≥12), In-house and Proteome arrays (Z≥8), In-house targets	3
Protein fragment	HPRR2920354	AFTPH	Q6ULP2	Proteome arrays (Z≥12), Multiple Proteome arrays (Z≥8)	2
Protein fragment	HPRR370232	AGTR1	P30556	Literature	1
Protein fragment	HPRR2550654	AHDC1	Q5TGY3	Proteome arrays (Z≥12)	1
Protein fragment	HPRR3520031	AKT2	P31751	In-house targets	1
Protein fragment	HPRR2690020	AKT3	Q9Y243	In-house targets	1
Protein fragment	HPRR3730056	ALDH2	P05091	In-house and Proteome arrays (Z≥8), In-house targets	2
Protein fragment	HPRR4120034	ALX3	O95076	Proteome arrays (Z≥12)	1
Protein fragment	HPRR4190832	ANKLE1	Q8NAG6	Multiple Proteome arrays (Z≥8)	1
Protein fragment	HPRR3070036	ANO2	Q9NQ90	Proteome arrays (Z≥12), Multiple Proteome arrays (Z≥8)	2
Protein fragment	HPRR3460749	ANXA2	P07355	In-house and literature, Literature	2
Protein fragment	HPRR3100022	AP3B2	Q13367	Proteome arrays (Z≥12), In-house and Proteome arrays (Z≥8), In-house targets	3
Protein fragment	HPRR3310035	AP5S1	Q9NUS5	Proteome arrays (Z≥12)	1
Protein fragment	HPRR1820017	APMAP	Q9HDC9	In-house targets	1
Protein fragment	HPRR3450265	APOA1	P02647	In-house and literature	1
Protein fragment	HPRR350086	APOH	P02749	Literature	2
Protein fragment	HPRR350085	APOH	P02749	Literature	2
Protein fragment	HPRR4040261	AQP4	P55087	Literature	1
Protein fragment	HPRR2140209	AQP4	P55087	Literature	1
Protein fragment	HPRR2140210	AQP4	P55087	Literature	1
Protein fragment	HPRR3230267	ARHGEF35	A5YM69	Proteome arrays (Z≥12)	1
Protein fragment	HPRR3300295	ASIP	P42127	Proteome arrays (Z≥12)	1
Protein fragment	HPRR4520158	ATG9B	Q674R7	Proteome arrays (Z≥12)	1
Protein fragment	HPRR3760098	ATRAID	NA	Proteome arrays (Z≥12)	1
Protein fragment	HPRR2850497	AXL	P30530	Literature	1
Protein fragment	HPRR2470676	BBLN	Q9BUW7	Proteome arrays (Z≥12)	1
Protein fragment	HPRR2850335	BCKDHA	P12694	Proteome arrays (Z≥12)	1
Protein fragment	HPRR4390331	BOLA1	Q9Y3E2	Proteome arrays (Z≥12)	1
Protein fragment	HPRR3141049	BSND	Q8WZ55	Proteome arrays (Z≥12)	1
Protein fragment	HPRR4030116	BTF3L4	Q96K17	Proteome arrays (Z≥12)	1
Protein fragment	HPRR3070024	C12orf4	Q9NQ89	Proteome arrays (Z≥12), In-house and Proteome arrays (Z≥8), In-house targets	3
Protein fragment	HPRR3460130	C3orf14	Q9HBI5	Proteome arrays (Z≥12)	1
Protein fragment	HPRR2660035	C6orf141	Q5SZD1	Multiple Proteome arrays (Z≥8)	1
Protein fragment	HPRR2440568	C7orf31	Q8N865	Multiple Proteome arrays (Z≥8)	1
Protein fragment	HPRR3480071	CA5A	P35218	Proteome arrays (Z≥12)	1
Protein fragment	HPRR4180820	CALU	O43852	Proteome arrays (Z≥12)	1
Protein fragment	HPRR4110218	CAMKK2	Q96RR4	In-house targets	1
Protein fragment	HPRR3070193	CAPRIN2	Q6IMN6	In-house targets	1
Protein fragment	HPRR3500227	CAPSL	Q8WWF8	Proteome arrays (Z≥12), Multiple Proteome arrays (Z≥8)	2
Protein fragment	HPRR3420788	CATSPER4	Q7RTX7	Proteome arrays (Z≥12)	1
Protein fragment	HPRR3050322	CBLIF	P27352	Proteome and Secretome arrays (Z≥4)	1
Protein fragment	HPRR3070734	CCDC63	Q8NA47	Proteome arrays (Z≥12), Multiple Proteome arrays (Z≥8)	2
Protein fragment	HPRR3470572	CCDC7	Q96M83	Proteome arrays (Z≥12)	1
Protein fragment	HPRR2590049	CCN2	P29279	In-house targets	1
Protein fragment	HPRR3000146	CCNI	Q14094	Proteome arrays (Z≥12)	1
Protein fragment	HPRR3340073	CCR2	P41597	Proteome arrays (Z≥12), Literature and Proteome arrays (Z≥8), Literature	3
Protein fragment	HPRR3340069	CCRL2	O00421	Literature	1
Protein fragment	HPRR3051110	CD3E	P07766	Literature	1
Protein fragment	HPRR3280151	CDC42EP5	Q6NZY7	Proteome arrays (Z≥12), Multiple Proteome arrays (Z≥8)	2
Protein fragment	HPRR3140873	CDKN2A	Q8N726	Proteome arrays (Z≥12)	1
Protein fragment	HPRR3830598	CEBPA	P49715	Proteome arrays (Z≥12)	1
Protein fragment	HPRR3420640	CEND1	Q8N111	Proteome arrays (Z≥12)	1
Protein fragment	HPRR670001	CFTR	P13569	Proteome arrays (Z≥12)	1
Protein fragment	HPRR4190174	CGREF1	Q99674	Proteome arrays (Z≥12)	1
Protein fragment	HPRR300004	CHGA	P10645	Proteome and Secretome arrays (Z≥4)	1
Protein fragment	HPRR2090170	CHRM1	P11229	Proteome arrays (Z≥12)	1
Protein fragment	HPRR3160195	CHTF18	Q8WVB6	Proteome arrays (Z≥12)	1
Protein fragment	HPRR4450262	CLDN2	P57739	Literature	1
Protein fragment	HPRR2440353	CRYGN	Q8WXF5	In-house targets	1
Protein fragment	HPRR2760285	CSF2	P04141	Literature	1
Protein fragment	HPRR3970260	CSF2	P04141	Literature	1
Protein fragment	HPRR4420250	CSF2	P04141	Literature	1
Protein fragment	HPRR2570042	CUL7	Q14999	Proteome arrays (Z≥12)	1
Protein fragment	HPRR3280403	DACT3	Q96B18	Proteome arrays (Z≥12)	1
Protein fragment	HPRR4030492	DAG1	Q14118	Proteome arrays (Z≥12), Multiple Proteome arrays (Z≥8)	2
Protein fragment	HPRR4130094	DBNDD2	Q9BQY9	Proteome arrays (Z≥12)	1
Protein fragment	HPRR3070795	DCD	P81605	Literature	1
Protein fragment	HPRR3760797	DCST1	Q5T197	Proteome arrays (Z≥12), In-house and Proteome arrays (Z≥8), In-house targets	3
Protein fragment	HPRR3790157	DDN	O94850	In-house targets	1
Protein fragment	HPRR3370003	DDR1	Q08345	Proteome arrays (Z≥12)	1
Protein fragment	HPRR4040411	DMRTA1	Q5VZB9	Proteome arrays (Z≥12)	1
Protein fragment	HPRR3720288	DNAAF6	Q9NQM4	Proteome arrays (Z≥12)	1
Protein fragment	HPRR4160711	DNMT3B	Q9UBC3	Proteome arrays (Z≥12), Multiple Proteome arrays (Z≥8)	2
Protein fragment	HPRR2090179	DRD5	P21918	Proteome arrays (Z≥12), In-house and Proteome arrays (Z≥8)	2
Protein fragment	HPRR3000347	DSPP	Q9NZW4	Proteome arrays (Z≥12)	1
Protein fragment	HPRR3340351	DXO	O77932	Proteome arrays (Z≥12)	1
Protein fragment	HPRR3020598	DYDC1	Q8WWB3	Proteome arrays (Z≥12)	1
Protein fragment	HPRR3020599	DYDC1	Q8WWB3	Proteome arrays (Z≥12)	1
Protein fragment	HPRR3700291	E2F5	Q15329	Proteome arrays (Z≥12)	1
Protein fragment	HPRR3120222	EMILIN2	Q9BXX0	Proteome and Secretome arrays (Z≥4)	1
Protein fragment	HPRR3030037	EPHA4	P54764	Proteome arrays (Z≥12), Multiple Proteome arrays (Z≥8)	2
Protein fragment	HPRR3760587	EPHB1	P54762	Multiple Proteome arrays (Z≥8)	1
Protein fragment	HPRR350027	F2	P00734	Literature	1
Protein fragment	HPRR3790031	F2	P00734	Literature	1
Protein fragment	HPRR3790030	F2	P00734	Literature	1
Protein fragment	HPRR350026	F2	P00734	Literature	1
Protein fragment	HPRR3890315	FABP3	P05413	Proteome arrays (Z≥12)	1
Protein fragment	HPRR2470528	FAM219A	Q8IW50	Proteome arrays (Z≥12)	1
Protein fragment	HPRR3310074	FAM83C	Q9BQN1	Proteome arrays (Z≥12)	1
Protein fragment	HPRR4320454	FAM83E	Q2M2I3	Proteome arrays (Z≥12)	1
Protein fragment	HPRR3060143	FBXW8	Q8N3Y1	Proteome arrays (Z≥12)	1
Protein fragment	HPRR4240055	FCER1A	P12319	Proteome arrays (Z≥12)	1
Protein fragment	HPRR4370271	FCMR	O60667	Literature	1
Protein fragment	HPRR4180983	FCRLA	Q7L513	Proteome arrays (Z≥12)	1
Protein fragment	HPRR3420598	FFAR4	Q5NUL3	Literature	1
Protein fragment	HPRR3460022	FIG4	Q92562	Proteome arrays (Z≥12)	1
Protein fragment	HPRR3460471	FILIP1L	Q4L180	Proteome arrays (Z≥12)	1
Protein fragment	HPRR4390460	FOXD4L1	Q9NU39	Proteome arrays (Z≥12)	1
Protein fragment	HPRR4030064	FOXN3	O00409	Proteome arrays (Z≥12)	1
Protein fragment	HPRR2470524	FREM1	Q5H8C1	Proteome arrays (Z≥12)	1
Protein fragment	HPRR4200133	FXYD2	P54710	Proteome arrays (Z≥12)	1
Protein fragment	HPRR2810079	GABRE	P78334	In-house targets	2
Protein fragment	HPRR3020281	GAD2	Q05329	Literature	1
Protein fragment	HPRR3890856	GAD2	Q05329	Literature	1
Protein fragment	HPRR2620059	GCM2	O75603	Proteome arrays (Z≥12)	1
Protein fragment	HPRR2180245	GDPD4	Q6W3E5	Proteome arrays (Z≥12)	1
Protein fragment	HPRR3010313	GIN1	Q9NXP7	Proteome arrays (Z≥12)	1
Protein fragment	HPRR2640214	GJD4	Q96KN9	Proteome arrays (Z≥12)	1
Protein fragment	HPRR3140213	GP6	Q9HCN6	Literature	1
Protein fragment	HPRR4350101	GPR37	O15354	Proteome arrays (Z≥12)	1
Protein fragment	HPRR3720491	GPR50	Q13585	Proteome arrays (Z≥12)	1
Protein fragment	HPRR4040519	GRIN1	Q05586	Literature	1
Protein fragment	HPRR670299	GRIN2A	Q12879	Literature	1
Protein fragment	HPRR3141021	GRIN2C	Q14957	Literature	1
Protein fragment	HPRR3880081	GRIN2D	O15399	In-house and literature	1
Protein fragment	HPRR3640057	GRIN3A	Q8TCU5	Literature	1
Protein fragment	HPRR1952384	GUCA2A	Q02747	Literature	1
Protein fragment	HPRR3230072	H4C1	P62805	Literature	1
Protein fragment	HPRR2930265	HAAO	P46952	Proteome arrays (Z≥12), Multiple Proteome arrays (Z≥8)	2
Protein fragment	HPRR232591	HDAC6	Q9UBN7	Proteome arrays (Z≥12), Multiple Proteome arrays (Z≥8)	2
Protein fragment	HPRR3140817	HIF3A	Q9Y2N7	Proteome arrays (Z≥12)	1
Protein fragment	HPRR3140818	HIF3A	Q9Y2N7	In-house targets	1
Protein fragment	HPRR3530008	HP	P00738	In-house targets	1
Protein fragment	HPRR3000431	HSPA4L	O95757	Proteome arrays (Z≥12)	1
Protein fragment	HPRR330271	IFIH1	Q9BYX4	Literature	1
Protein fragment	HPRR3360011	IFNA1	P01562	Literature	1
Protein fragment	HPRR3360040	IFNA6	P05013	Literature, In-house and literature, In-house targets	3
Protein fragment	HPRR3360041	IFNA6	P05013	Literature, In-house and literature, In-house targets	3
Protein fragment	HPRR2760323	IFNB1	P01574	Literature	2
Protein fragment	HPRR2760324	IFNB1	P01574	Literature	2
Protein fragment	HPRR2850680	IFNE	Q86WN2	Literature, In-house and literature, In-house targets	3
Protein fragment	HPRR2850679	IFNE	Q86WN2	Literature	1
Protein fragment	HPRR3730070	IFNG	P01579	Literature	1
Protein fragment	HPRR4290455	IFNK	Q9P0W0	In-house and literature, In-house targets, Literature	3
Protein fragment	HPRR3260137	IFNL3	Q8IZI9	Literature	1
Protein fragment	HPRR3780122	IFNW1	P05000	Literature	1
Protein fragment	HPRR4030107	IGHMBP2	P38935	Proteome arrays (Z≥12)	1
Protein fragment	HPRR2760282	IL15	P40933	Literature	1
Protein fragment	HPRR2570223	IL17F	Q96PD4	Literature	1
Protein fragment	HPRR3730122	IL17F	Q96PD4	Literature	1
Protein fragment	HPRR4110234	IL17F	Q96PD4	Literature	1
Protein fragment	HPRR1950384	IL21R	Q9HBE5	Literature	1
Protein fragment	HPRR1060056	IL22	Q9GZX6	Literature	1
Protein fragment	HPRR4280017	IL22	Q9GZX6	Literature	1
Protein fragment	HPRR3140641	IL2RA	P01589	In-house targets	1
Protein fragment	HPRR3071105	IL31	Q6EBC2	In-house targets	1
Protein fragment	HPRR330007	IL6	P05231	Literature	1
Protein fragment	HPRR2760215	IL6	P05231	Literature	1
Protein fragment	HPRR3100162	INO80	Q9ULG1	Proteome arrays (Z≥12)	1
Protein fragment	HPRR4290533	ISLR2	Q6UXK2	Proteome arrays (Z≥12)	1
Protein fragment	HPRR3310155	KAT14	Q9H8E8	Proteome arrays (Z≥12)	1
Protein fragment	HPRR2180111	KCNK5	O95279	Proteome arrays (Z≥12)	1
Protein fragment	HPRR3880320	KCTD20	Q7Z5Y7	Proteome arrays (Z≥12)	1
Protein fragment	HPRR2550816	KIAA1614	Q5VZ46	Proteome arrays (Z≥12)	1
Protein fragment	HPRR2960533	KIF15	Q9NS87	In-house targets	1
Protein fragment	HPRR2960531	KIF15	Q9NS87	In-house targets	1
Protein fragment	HPRR2740008	KIF4A	O95239	In-house targets	1
Protein fragment	HPRR2510080	KLHL41	O60662	Proteome arrays (Z≥12)	1
Protein fragment	HPRR2501237	KRBA2	Q6ZNG9	Proteome arrays (Z≥12), Multiple Proteome arrays (Z≥8)	2
Protein fragment	HPRR4260054	LAIR1	Q6GTX8	Literature	1
Protein fragment	HPRR3760556	LARP1	Q6PKG0	Literature	1
Protein fragment	HPRR3420402	LBX2	Q6XYB7	Proteome arrays (Z≥12)	1
Protein fragment	HPRR3280420	LIN37	Q96GY3	Proteome arrays (Z≥12)	1
Protein fragment	HPRR3450131	LONRF3	Q496Y0	Proteome arrays (Z≥12)	1
Protein fragment	HPRR3420395	LRRN4CL	Q8ND94	Proteome arrays (Z≥12)	1
Protein fragment	HPRR3700032	LYZ	P61626	Proteome and Secretome arrays (Z≥4)	1
Protein fragment	HPRR3450010	MAGEC2	Q9UBF1	Proteome arrays (Z≥12)	1
Protein fragment	HPRR3030026	MAP3K13	O43283	In-house targets	1
Protein fragment	HPRR4180599	MCF2L	O15068	Proteome arrays (Z≥12)	1
Protein fragment	HPRR3160332	MEAK7	Q6P9B6	Proteome arrays (Z≥12)	1
Protein fragment	HPRR2930017	METTL5	Q9NRN9	Proteome arrays (Z≥12)	1
Protein fragment	HPRR2440244	MINDY4	Q4G0A6	Proteome arrays (Z≥12)	1
Protein fragment	HPRR3540053	MMP23B	O75900	Proteome arrays (Z≥12)	1
Protein fragment	HPRR4150088	MNX1	P50219	Proteome arrays (Z≥12)	1
Protein fragment	HPRR3590006	MRPL3	P09001	Proteome arrays (Z≥12)	1
Protein fragment	HPRR3860253	MRPS24	Q96EL2	Proteome arrays (Z≥12), Multiple Proteome arrays (Z≥8)	2
Protein fragment	HPRR3510014	MSI2	Q96DH6	Proteome arrays (Z≥12)	1
Protein fragment	HPRR3300084	MTG2	Q9H4K7	Proteome arrays (Z≥12)	1
Protein fragment	HPRR4090035	MYBPH	Q13203	Proteome arrays (Z≥12)	1
Protein fragment	HPRR2500575	MYCBPAP	Q8TBZ2	Proteome arrays (Z≥12)	1
Protein fragment	HPRR3090005	MYO16	Q9Y6X6	Proteome arrays (Z≥12)	1
Protein fragment	HPRR3070390	NANOG	Q9H9S0	Proteome arrays (Z≥12)	1
Protein fragment	HPRR1920067	NAPG	Q99747	In-house and Proteome arrays (Z≥8), In-house targets	2
Protein fragment	HPRR3460329	NBEAL2	Q6ZNJ1	Proteome arrays (Z≥12), Multiple Proteome arrays (Z≥8)	2
Protein fragment	HPRR2760190	NEDD8	Q15843	Proteome arrays (Z≥12)	1
Protein fragment	HPRR3130004	NEK8	Q86SG6	Proteome arrays (Z≥12)	1
Protein fragment	HPRR3700400	NFIC	P08651	Proteome arrays (Z≥12)	1
Protein fragment	HPRR3010043	NOP16	Q9Y3C1	Proteome arrays (Z≥12)	1
Protein fragment	HPRR620021	NPC1	O15118	Proteome arrays (Z≥12)	1
Protein fragment	HPRR4010009	NRBF2	Q96F24	Proteome arrays (Z≥12)	1
Protein fragment	HPRR3070111	NUP37	Q8NFH4	Proteome arrays (Z≥12)	1
Protein fragment	HPRR3290088	OCM	P0CE72	Literature	1
Protein fragment	HPRR3290087	OCM2	P0CE71	Literature	1
Protein fragment	HPRR3730477	OLFM1	Q99784	In-house targets	1
Protein fragment	HPRR2552046	OPTC	Q9UBM4	Proteome and Secretome arrays (Z≥4)	1
Protein fragment	HPRR4040106	OR2K2	Q8NGT1	Proteome arrays (Z≥12)	1
Protein fragment	HPRR2920267	ORC2	Q13416	Proteome arrays (Z≥12)	1
Protein fragment	HPRR2500537	P3H4	Q92791	Proteome arrays (Z≥12), Multiple Proteome arrays (Z≥8)	2
Protein fragment	HPRR3050822	PAAF1	Q9BRP4	Proteome arrays (Z≥12)	1
Protein fragment	HPRR4320357	PCYT1B	Q9Y5K3	Proteome arrays (Z≥12)	1
Protein fragment	HPRR2552012	PERM1	Q5SV97	Proteome arrays (Z≥12)	1
Protein fragment	HPRR3340016	PF4	P02776	Literature	1
Protein fragment	HPRR3050002	PHLDB1	Q86UU1	Proteome arrays (Z≥12)	1
Protein fragment	HPRR3830151	PHOX2B	Q99453	Proteome arrays (Z≥12)	1
Protein fragment	HPRR1810045	PHYHD1	Q5SRE7	Proteome arrays (Z≥12)	1
Protein fragment	HPRR3730205	PIGZ	Q86VD9	Proteome arrays (Z≥12)	1
Protein fragment	HPRR4110114	PIK3R2	O00459	Proteome arrays (Z≥12)	1
Protein fragment	HPRR3930144	PIP4K2B	P78356	In-house targets	1
Protein fragment	HPRR4320252	PIR	O00625	Proteome arrays (Z≥12)	1
Protein fragment	HPRR4220295	PLEKHA2	NA	Proteome arrays (Z≥12)	1
Protein fragment	HPRR3500398	PNMA5	Q96PV4	Proteome arrays (Z≥12)	1
Protein fragment	HPRR2440163	POLR1F	Q3B726	Multiple Proteome arrays (Z≥8)	1
Protein fragment	HPRR3140714	POM121C	A8CG34	Proteome arrays (Z≥12)	1
Protein fragment	HPRR4030326	PPIH	O43447	Proteome arrays (Z≥12)	1
Protein fragment	HPRR4190138	PPP3CA	Q08209	In-house and Proteome arrays (Z≥8), In-house targets	2
Protein fragment	HPRR260163	PRICKLE1	Q96MT3	Proteome arrays (Z≥12)	1
Protein fragment	HPRR3890132	PRKD3	O94806	Proteome arrays (Z≥12)	1
Protein fragment	HPRR2500042	PRR11	Q96HE9	Proteome arrays (Z≥12)	1
Protein fragment	HPRR4050154	PRR23B	Q6ZRT6	Proteome arrays (Z≥12)	1
Protein fragment	HPRR3390107	PRR3	P79522	Proteome arrays (Z≥12)	1
Protein fragment	HPRR3070174	PRR4	Q16378	Proteome arrays (Z≥12)	1
Protein fragment	HPRR3140269	PRSS33	Q8NF86	Proteome arrays (Z≥12)	1
Protein fragment	HPRR3790916	PSMB11	A5LHX3	In-house targets	1
Protein fragment	HPRR3700053	PTPN21	Q16825	Proteome arrays (Z≥12)	1
Protein fragment	HPRR2640051	PTPRS	Q13332	In-house targets	1
Protein fragment	HPRR4170025	PTPRZ1	P23471	Proteome arrays (Z≥12)	1
Protein fragment	HPRR221226	PVALB	P20472	Literature	1
Protein fragment	HPRR3700152	PVALB	P20472	Literature	1
Protein fragment	HPRR4290300	REM2	Q8IYK8	Proteome arrays (Z≥12)	1
Protein fragment	HPRR2280131	RIPPLY3	P57055	Proteome arrays (Z≥12)	1
Protein fragment	HPRR400060	RO60	P10155	Literature	2
Protein fragment	HPRR400061	RO60	P10155	Literature	1
Protein fragment	HPRR3760566	ROBO4	Q8WZ75	Proteome arrays (Z≥12)	1
Protein fragment	HPRR3480041	RRN3	Q9NYV6	Proteome arrays (Z≥12)	1
Protein fragment	HPRR3020918	RUFY2	Q8WXA3	Proteome arrays (Z≥12)	1
Protein fragment	HPRR3420667	S100A3	P33764	Proteome arrays (Z≥12), Multiple Proteome arrays (Z≥8)	2
Protein fragment	HPRR3070616	SCAF11	Q99590	Proteome arrays (Z≥12)	1
Protein fragment	HPRR2960810	SCN10A	Q9Y5Y9	Proteome arrays (Z≥12), Multiple Proteome arrays (Z≥8)	2
Protein fragment	HPRR3790585	SERTAD1	Q9UHV2	Proteome arrays (Z≥12)	1
Protein fragment	HPRR3420383	SIGLECL1	Q8N7X8	Proteome arrays (Z≥12), Multiple Proteome arrays (Z≥8), In-house and Proteome arrays (Z≥8), In-house targets	4
Protein fragment	HPRR2540556	SLC20A2	Q08357	Proteome arrays (Z≥12), Multiple Proteome arrays (Z≥8)	2
Protein fragment	HPRR3500251	SLC9A7	Q96T83	Proteome arrays (Z≥12)	1
Protein fragment	HPRR3540042	SLCO1B3	Q9NPD5	Proteome arrays (Z≥12)	1
Protein fragment	HPRR4080072	SMAD2	Q15796	In-house targets	1
Protein fragment	HPRR3730263	SMNDC1	O75940	Proteome arrays (Z≥12)	1
Protein fragment	HPRR3730264	SMNDC1	O75940	Proteome arrays (Z≥12), Multiple Proteome arrays (Z≥8)	2
Protein fragment	HPRR3790684	SMURF1	Q9HCE7	Proteome arrays (Z≥12)	1
Protein fragment	HPRR2570097	SNAP91	O60641	Proteome arrays (Z≥12)	1
Protein fragment	HPRR3720532	SNAPC2	Q13487	Proteome arrays (Z≥12)	1
Protein fragment	HPRR4280292	SNURF	Q9Y675	Proteome arrays (Z≥12), Multiple Proteome arrays (Z≥8), In-house and Proteome arrays (Z≥8), In-house targets	4
Protein fragment	HPRR4160359	SNX13	Q9Y5W8	In-house targets	1
Protein fragment	HPRR3460781	SPATA12	Q7Z6I5	Proteome arrays (Z≥12), Multiple Proteome arrays (Z≥8)	2
Protein fragment	HPRR2630023	SPATS1	Q496A3	Proteome arrays (Z≥12)	1
Protein fragment	HPRR2950103	SPRED2	Q7Z698	Proteome arrays (Z≥12)	1
Protein fragment	HPRR3860339	STK10	O94804	Proteome arrays (Z≥12)	1
Protein fragment	HPRR4320327	STX1A	Q16623	Proteome arrays (Z≥12), Proteome and Secretome arrays (Z≥4)	2
Protein fragment	HPRR3010145	SV2C	Q496J9	Proteome arrays (Z≥12)	1
Protein fragment	HPRR1450131	TAF1C	Q15572	Proteome arrays (Z≥12)	1
Protein fragment	HPRR3890079	TBP	P20226	Proteome arrays (Z≥12)	1
Protein fragment	HPRR3000339	TDO2	P48775	In-house targets	1
Protein fragment	HPRR3730635	TFCP2	Q12800	Proteome arrays (Z≥12)	1
Protein fragment	HPRR4160478	TFE3	P19532	Proteome arrays (Z≥12)	1
Protein fragment	HPRR3100091	TGM5	O43548	Proteome arrays (Z≥12)	1
Protein fragment	HPRR2180248	TMEM150B	A6NC51	Proteome arrays (Z≥12)	1
Protein fragment	HPRR4280485	TMEM250	H0YL14	Proteome arrays (Z≥12)	1
Protein fragment	HPRR3450240	TNF	P01375	Literature	1
Protein fragment	HPRR1400018	TNFRSF14	Q92956	Proteome arrays (Z≥12)	1
Protein fragment	HPRR4180385	TPO	P07202	Proteome arrays (Z≥12), Multiple Proteome arrays (Z≥8), Literature and Proteome arrays (Z≥8), Literature	4
Protein fragment	HPRR1060031	TRIM21	P19474	In-house and literature, Literature	2
Protein fragment	HPRR3760711	TRIM63	Q969Q1	In-house targets	1
Protein fragment	HPRR3230116	TRIM64	A6NGJ6	Proteome arrays (Z≥12)	1
Protein fragment	HPRR400117	TSC1	Q92574	Proteome arrays (Z≥12), Multiple Proteome arrays (Z≥8)	2
Protein fragment	HPRR3160046	TSR3	Q9UJK0	Proteome arrays (Z≥12)	1
Protein fragment	HPRR3050035	TTC17	Q96AE7	Proteome arrays (Z≥12), In-house and Proteome arrays (Z≥8), In-house targets	3
Protein fragment	HPRR3140422	TTC31	Q49AM3	Proteome arrays (Z≥12), Multiple Proteome arrays (Z≥8)	2
Protein fragment	HPRR2800106	TUBGCP6	Q96RT7	Proteome arrays (Z≥12)	1
Protein fragment	HPRR3421038	TUSC1	Q2TAM9	Proteome arrays (Z≥12)	1
Protein fragment	HPRR1950494	ULBP1	Q9BZM6	Literature	1
Protein fragment	HPRR4180114	ULBP1	Q9BZM6	Literature	1
Protein fragment	HPRR3140391	UPK2	O00526	Proteome arrays (Z≥12)	1
Protein fragment	HPRR3890355	WFDC3	Q8IUB2	Proteome arrays (Z≥12)	1
Protein fragment	HPRR4200020	XAB2	Q9HCS7	Proteome arrays (Z≥12)	1
Protein fragment	HPRR3050369	ZC3H12C	Q9C0D7	Proteome arrays (Z≥12)	1
Protein fragment	HPRR520073	ZFHX3	Q15911	Proteome arrays (Z≥12)	1
Protein fragment	HPRR3670067	ZKSCAN7	Q9P0L1	Proteome arrays (Z≥12), Multiple Proteome arrays (Z≥8)	2
Protein fragment	HPRR1450626	ZNF397	Q8NF99	Proteome arrays (Z≥12)	1
Protein fragment	HPRR3690004	ZNF416	Q9BWM5	Proteome arrays (Z≥12)	1
Protein fragment	HPRR3420661	ZNF669	Q96BR6	Proteome arrays (Z≥12)	1
Protein fragment	HPRR3610292	ZNF688	P0C7X2	In-house targets	1
Protein fragment	HPRR3790352	ZNF696	Q9H7X3	Proteome arrays (Z≥12)	1
Protein fragment	HPRR2440923	ZNF775	Q96BV0	Proteome arrays (Z≥12)	1
Protein fragment	HPRR3830208	ZRANB2	O95218	Proteome arrays (Z≥12)	1
Secretome protein	VC002413	ACE2	Q9BYF1	Literature	1
Secretome protein	VC002880	ACYP1	G3V2U7	Secretome arrays (Z≥8)	1
Secretome protein	VC001429	AFM	P43652	Secretome arrays (Z≥8)	1
Secretome protein	VC000050	AGT	P01019	Literature	1
Secretome protein	VC000009	ANXA2	P07355	Literature	1
Secretome protein	VC000146	APOA1	P02647	Literature	1
Secretome protein	VC000732	APOH	P02749	Literature	2
Secretome protein	VC002284	AZGP1	P25311	Secretome arrays (Z≥8), Multiple secretome arrays (Z≥4)	2
Secretome protein	VC000919	CBLIF	P27352	Secretome arrays (Z≥8), 42k and secretome arrays (Z≥4)	2
Secretome protein	VC002565	CD7	P09564	Secretome arrays (Z≥8)	1
Secretome protein	VC000466	CDH2	P19022	Secretome arrays (Z≥8)	1
Secretome protein	VC000845	CFHR1	Q03591	Secretome arrays (Z≥8), Multiple secretome arrays (Z≥4)	2
Secretome protein	VC000846	CFHR2	P36980	Secretome arrays (Z≥8), Multiple secretome arrays (Z≥4)	2
Secretome protein	VC000170	CHGA	P10645	Secretome arrays (Z≥8), 42k and secretome arrays (Z≥4)	2
Secretome protein	VC001304	CLEC4M	Q9H2X3	Secretome arrays (Z≥8)	1
Secretome protein	VC002357	COL4A5	P29400	Secretome arrays (Z≥8)	1
Secretome protein	VC001081	CREG1	O75629	Secretome arrays (Z≥8)	1
Secretome protein	VC000062	CSF2	P04141	Literature	1
Secretome protein	VC000428	DPP7	Q9UHL4	Secretome arrays (Z≥8), Multiple secretome arrays (Z≥4)	2
Secretome protein	VC001881	EMILIN2	Q9BXX0	42k and secretome arrays (Z≥4)	1
Secretome protein	VC002473	ENPP6	Q6UWR7	Secretome arrays (Z≥8), Multiple secretome arrays (Z≥4)	2
Secretome protein	VC000104	F2	P00734	Literature and secretome arrays (Z≥2), Literature	2
Secretome protein	VC001550	GUCA2A	Q02747	Literature and secretome arrays (Z≥2)	1
Secretome protein	VC001307	HMGB1	P09429	Multiple secretome arrays (Z≥4)	1
Secretome protein	VC002347	IFNA1	P01562	Literature, Literature and secretome arrays (Z≥2)	2
Secretome protein	VC000933	IFNA10	P01566	Literature	1
Secretome protein	VC000934	IFNA14	P01570	Literature	1
Secretome protein	VC000936	IFNA17	P01571	Literature	1
Secretome protein	VC001099	IFNA2	P01563	Literature	1
Secretome protein	VC000937	IFNA21	P01568	Literature, Literature and secretome arrays (Z≥2)	2
Secretome protein	VC000938	IFNA4	P05014	Literature	1
Secretome protein	VC000939	IFNA5	P01569	Literature	1
Secretome protein	VC000940	IFNA6	P05013	Literature	1
Secretome protein	VC000942	IFNA8	P32881	Literature, Literature and secretome arrays (Z≥2)	2
Secretome protein	VC001085	IFNL2	Q8IZJ0	Literature	1
Secretome protein	VC001071	IFNL3	Q8IZI9	Literature	1
Secretome protein	VC000945	IFNW1	P05000	Literature	1
Secretome protein	VC000949	IL17F	Q96PD4	Literature	1
Secretome protein	VC000953	IL22	Q9GZX6	Literature	1
Secretome protein	VC000049	IL6	P05231	Literature	1
Secretome protein	VC001163	IL6ST	P40189	Secretome arrays (Z≥8)	1
Secretome protein	VC001988	KAZALD1	Q96I82	Secretome arrays (Z≥8)	1
Secretome protein	VC000315	LYZ	P61626	42k and secretome arrays (Z≥4)	1
Secretome protein	VC003265	NLGN1	Q8N2Q7	Secretome arrays (Z≥8), Multiple secretome arrays (Z≥4)	2
Secretome protein	VC003245	NLGN3	Q9NZ94	Multiple secretome arrays (Z≥4)	1
Secretome protein	VC002153	OPTC	Q9UBM4	Secretome arrays (Z≥8), Multiple secretome arrays (Z≥4), 42k and secretome arrays (Z≥4)	3
Secretome protein	VC000477	PDGFC	Q9NRA1	Secretome arrays (Z≥8)	1
Secretome protein	VC000745	PDIA2	Q13087	Secretome arrays (Z≥8), Multiple secretome arrays (Z≥4)	2
Secretome protein	VC000527	PF4	P02776	Literature	1
Secretome protein	VC000895	RETN	Q9HD89	Multiple secretome arrays (Z≥4)	1
Secretome protein	VC003203	SCN2B	O60939	Secretome arrays (Z≥8)	1
Secretome protein	VC003249	SIGLEC14	Q08ET2	Secretome arrays (Z≥8)	1
Secretome protein	VC002757	STX1A	Q16623-2	42k and secretome arrays (Z≥4)	1
Commercial protein	Sigma-Aldrich SRP4594	IFNA2	P01563	Literature	1
Commercial protein	Sigma-Aldrich SRP4595	IFNA2	Q86UP4	Literature	1
Commercial protein	Sigma-Aldrich SRP3061	IFNW1	P05000	Literature	1
Control reagent	Jackson 309-005-082	anti-human IgG	NA	NA	NA
Control reagent	abcam ab138345	EBNA1	NA	NA	NA
Control reagent	NA	EMPTY	NA	NA	NA
Control reagent	In-house	His6ABP	NA	NA	NA
Control reagent	In-house	TEVHPC4	NA	NA	NA

### Sheet: Table S3
Table S3
Gene	Uniprot ID	aa position	Peptide sequence
CCDC63	Q8NA47	150-164	LQKQIHILETRLNLV
CCDC63	Q8NA47	155-169	HILETRLNLVTVHFD
CCDC63	Q8NA47	160-174	RLNLVTVHFDKMLTT
CCDC63	Q8NA47	165-179	TVHFDKMLTTNAKLR
CCDC63	Q8NA47	170-184	KMLTTNAKLRKEIED
CCDC63	Q8NA47	175-189	NAKLRKEIEDLRFEK
CCDC63	Q8NA47	180-194	KEIEDLRFEKAAYDN
CCDC63	Q8NA47	185-199	LRFEKAAYDNVYQQL
CCDC63	Q8NA47	190-204	AAYDNVYQQLQHCLL
CCDC63	Q8NA47	195-209	VYQQLQHCLLMEKKT
CCDC63	Q8NA47	200-214	QHCLLMEKKTMNLAI
CCDC63	Q8NA47	205-219	MEKKTMNLAIEQSSQ
CCDC63	Q8NA47	210-224	MNLAIEQSSQAYEQR
CCDC63	Q8NA47	215-229	EQSSQAYEQRVEAMA
CCDC63	Q8NA47	220-234	AYEQRVEAMARMAAM
CCDC63	Q8NA47	225-239	VEAMARMAAMKDRQK
CCDC63	Q8NA47	230-244	RMAAMKDRQKKDTSQ
CCDC63	Q8NA47	235-249	KDRQKKDTSQYNLEI
IFNA6	P05013	65-79	EFDGNQFQKAEAISV
IFNA6	P05013	70-84	QFQKAEAISVLHEVI
IFNA6	P05013	75-89	EAISVLHEVIQQTFN
IFNA6	P05013	80-94	LHEVIQQTFNLFSTK
IFNA6	P05013	85-99	QQTFNLFSTKDSSVA
CALU	O43852	69-83	SKERLGKIVSKIDGD
CALU	O43852	74-88	GKIVSKIDGDKDGFV
CALU	O43852	79-93	KIDGDKDGFVTVDEL
CALU	O43852	84-98	KDGFVTVDELKDWIK
CALU	O43852	89-103	TVDELKDWIKFAQKR
CALU	O43852	94-108	KDWIKFAQKRWIYED
CALU	O43852	99-113	FAQKRWIYEDVERQW
CALU	O43852	104-118	WIYEDVERQWKGHDL
CALU	O43852	109-123	VERQWKGHDLNEDGL
CALU	O43852	114-128	KGHDLNEDGLVSWEE
SNURF	Q9Y675	40-54	LYPRRSQQQQVPVVD
SNURF	Q9Y675	45-59	SQQQQVPVVDFQAEL
SNURF	Q9Y675	50-64	VPVVDFQAELRQAFL
SNURF	Q9Y675	55-69	FQAELRQAFLAETPR
NPC1	O15118	558-572	ATALVITFPVNNYYN
NPC1	O15118	560-574	ALVITFPVNNYYNDT
NPC1	O15118	562-576	VITFPVNNYYNDTEK
NPC1	O15118	564-578	TFPVNNYYNDTEKLQ
NPC1	O15118	566-580	PVNNYYNDTEKLQRA
NPC1	O15118	568-582	NNYYNDTEKLQRAQA
NPC1	O15118	570-584	YYNDTEKLQRAQAWE
NPC1	O15118	572-586	NDTEKLQRAQAWEKE
NPC1	O15118	574-588	TEKLQRAQAWEKEFI
NPC1	O15118	576-590	KLQRAQAWEKEFINF
NPC1	O15118	578-592	QRAQAWEKEFINFVK
NPC1	O15118	580-594	AQAWEKEFINFVKNY
TPO	P07202	858-872	LIGGFAGLTSTVICR
TPO	P07202	863-877	AGLTSTVICRWTRTG
TPO	P07202	868-882	TVICRWTRTGTKSTL
TPO	P07202	873-887	WTRTGTKSTLPISET
TPO	P07202	878-892	TKSTLPISETGGGTP
TPO	P07202	883-897	PISETGGGTPELRCG
TPO	P07202	888-902	GGGTPELRCGKHQAV
TPO	P07202	893-907	ELRCGKHQAVGTSPQ
TPO	P07202	898-912	KHQAVGTSPQRAAAQ
TPO	P07202	903-917	GTSPQRAAAQDSEQE
TPO	P07202	908-922	RAAAQDSEQESAGME
TPO	P07202	910-924	AAQDSEQESAGMEGR
TPO	P07202	912-926	QDSEQESAGMEGRDT
TPO	P07202	914-928	SEQESAGMEGRDTHR
TPO	P07202	916-930	QESAGMEGRDTHRLP
TPO	P07202	918-932	SAGMEGRDTHRLPRA
TPO	P07202	920-933	GMEGRDTHRLPRALR
TPO	P07202	922-933	EGRDTHRLPRALREP
TPO	P07202	924-933	RDTHRLPRALREPFG
TPO	P07202	926-933	THRLPRALREPFGQC
TPO	P07202	928-933	RLPRALREPFGQCLS
TPO	P07202	930-933	PRALREPFGQCLSVC
TPO	P07202	932-933	ALREPFGQCLSVCLP
TRIM63	Q969Q1	177-191	LVAGNDRVQTIITQL
TRIM63	Q969Q1	182-196	DRVQTIITQLEDSRR
TRIM63	Q969Q1	187-201	IITQLEDSRRVTKEN
TRIM63	Q969Q1	192-206	EDSRRVTKENSHQVK
TRIM63	Q969Q1	197-211	VTKENSHQVKEELSQ
TRIM63	Q969Q1	202-216	SHQVKEELSQKFDTL
TRIM63	Q969Q1	207-221	EELSQKFDTLYAILD
TRIM63	Q969Q1	212-226	KFDTLYAILDEKKSE
TRIM63	Q969Q1	217-231	YAILDEKKSELLQRI
TRIM63	Q969Q1	222-236	EKKSELLQRITQEQE
TRIM63	Q969Q1	227-241	LLQRITQEQEKKLSF
TRIM63	Q969Q1	230-243	RITQEQEKKLSFIE
TRIM63	Q969Q1	232-245	TQEQEKKLSFIEAL
TRIM63	Q969Q1	234-247	EQEKKLSFIEALIQ
TRIM63	Q969Q1	236-249	EKKLSFIEALIQQY
TRIM63	Q969Q1	238-251	KLSFIEALIQQYQE
TRIM63	Q969Q1	240-253	SFIEALIQQYQEQL
TRIM63	Q969Q1	242-255	IEALIQQYQEQLDK
TRIM63	Q969Q1	244-257	ALIQQYQEQLDKST
ANO2	Q9NQ90	128-142	NGETGKEPHAGGPGD
ANO2	Q9NQ90	135-149	PHAGGPGDIELGPLD
